# HLA-A*26:01 is associated with vertebral endplate bone marrow lesions (Modic changes) in chronic low back pain: a novel immune-genetic link

**DOI:** 10.1101/2025.09.29.25336889

**Authors:** Jan Devan, Tamara Mengis, Pamela Bitterli, Jiamin Zhou, Peter Leary, Po-Hung Wu, Thomas Link, Oliver Distler, Aaron Fields, Stefan Dudli, the REACH Investigators

## Abstract

**Objectives:** Modic changes (MC) are vertebral endplate bone marrow lesions frequently observed in patients with chronic low back pain (CLBP), but their immunogenetic underpinnings remain unknown. We investigated HLA allele associations to uncover immune-mediated mechanisms and potential biomarkers for patient stratification.

**Methods:** We analysed the blood transcriptome from 257 patients with CLBP aged ≥40 years, consisting of 187 patients with MC (types 1–3) and 70 without MC. Bootstrapped LASSO regression identified candidate HLA alleles, which were correlated with MC status using multivariate logistic regression adjusted for demographic covariates. Key findings were validated against US population allele frequencies from 8830 subjects stratified by race and ethnicity.

**Results:** HLA-A*26:01 was strongly associated with MC in CLBP patients (OR = 18.9; FDR = 0.041), and enrichment was independently confirmed by comparison with external population data (OR = 2.15; FDR = 0.008). HLA-DQA1*03:03 was associated with reduced risk of MC (OR = 0.09; FDR = 0.0038). A trend toward positive association was noted for HLA-DRB1*11:01 (OR = 6.0; FDR = 0.069).

**Conclusions:** This is the first study to identify significant associations between HLA and MC. The link to HLA-A*26:01 highlights the significance of CD8^+^ T-cell–mediated immune responses in MC pathobiology. These findings suggest HLA typing may enable personalised treatment strategies in chronic low back pain patients with MC.

**Key messages:**

- What is already known: MC are inflammatory spinal lesions common in CLBP, but their immunogenetic basis is undefined.
- What this study adds: We identify HLA-A*26:01 as a novel risk allele for MC, validated across external population datasets.
- How this may affect research, practice or policy: HLA typing may help stratify patients with MC for targeted therapy or inclusion in immunomodulatory trials.
