## Supplementary material for "HLA-A*26:01 is associated with vertebral endplate bone marrow lesions (Modic changes) in chronic low back pain: a novel immune-genetic link": Table S2

term	estimate	std.error	statistic	p.value	allele	p_adj	OR	CI_low	CI_high	boot_CI_low	boot_CI_high
`DQA1*03:03`	-2.39138236	0.700407486	-3.414272989	6.40E-04	DQA1*03:03	0.003837148	0.091503106	0.023186594	0.361106017	1.05E-09	0.276340825
`A*26:01`	2.937003561	1.192429058	2.463042595	0.013776355	A*26:01	0.041329065	18.85925096	1.821832035	195.2272986	4.259679081	3.01E+16
`DRB1*11:01`	1.797957612	0.850395705	2.114259988	0.034493068	DRB1*11:01	0.068986136	6.037304346	1.14017531	31.96792937	1.190955538	5.43E+14
`DRB1*12:01`	-1.695513124	1.018178739	-1.66524114	0.095864656	DRB1*12:01	0.143796984	0.183505044	0.024943464	1.350017026	1.53E-17	3.615758438
`A*23:01`	-1.239988391	0.898143382	-1.380612957	0.167397997	A*23:01	0.200877597	0.289387577	0.049769675	1.682654555	2.35E-09	2.917074801
`DPB1*13:01`	17.3571137	2232.848999	0.007773528	0.993797685	DPB1*13:01	0.993797685	34522218.79	0	Inf	7307616.823	1201345496
