## Supplementary material for "HLA-A*26:01 is associated with vertebral endplate bone marrow lesions (Modic changes) in chronic low back pain: a novel immune-genetic link": Table S3

study	Race	Ethnicity	frequency	sample_size	Link to study
12	5: White	0: NOT Hispanic or Latino	0.102	88	https://doi.org/10.1016/j.humimm.2003.08.358
14	5: White	0: NOT Hispanic or Latino	0.082	558	DOI: 10.1111/j.1399-0039.2008.01151.x
47	5: White	0: NOT Hispanic or Latino	0.078	220	DOI: 10.1111/j.1399-0039.2012.01845.x
8	2: Asian	0: NOT Hispanic or Latino	0.078	1772	DOI: 10.1016/j.humimm.2007.04.005
17	5: White	1: Hispanic or Latino	0.0578	1999	DOI: 10.1016/j.humimm.2007.04.005
13	5: White	0: NOT Hispanic or Latino	0.0448	1070	https://doi.org/10.1182/blood-2010-01-266775
3	3: Black or African American	0: NOT Hispanic or Latino	0.04	149	https://doi.org/10.1016/j.humimm.2003.08.358
5	3: Black or African American	0: NOT Hispanic or Latino	0.0282	2411	DOI: 10.1016/j.humimm.2007.04.005
4	3: Black or African American	0: NOT Hispanic or Latino	0.028	564	https://doi.org/10.1111/j.1399-0039.2006.00728.x
