## Supplementary material for "HLA-A*26:01 is associated with vertebral endplate bone marrow lesions (Modic changes) in chronic low back pain: a novel immune-genetic link": Table S4

### Sheet: Sheet1
effect	term	estimate	std.error	statistic	p.value	OR	CI_low	CI_high	Comparison	fdr
fixed	SourceCohort	0.765496	0.265759	2.88041	0.00397154	2.15006	1.1704	3.41628	Original model (bootstrapped)	0.00794309
fixed	Ethnicity_val1: Hispanic or Latino	-0.10223	0.165739	-0.616814	0.537357	0.902822	0.717991	1.20212	Original model (bootstrapped)	0.537357
fixed	2: Asian	0.519128	0.313047	1.6583	0.0972563	1.68056	0.909877	3.10403	2: Asian vs Rest	0.129675
fixed	3: Black or African American	-0.876	0.181838	-4.81748	1.45386e-06	0.416445	0.291591	0.59476	3: Black or African American vs Rest	3.87695e-06
fixed	5: White	0.400707	0.261168	1.53429	0.124959	1.49288	0.894775	2.49078	5: White vs Rest	0.14281
