## Supplementary material for "HLA-A*26:01 is associated with vertebral endplate bone marrow lesions (Modic changes) in chronic low back pain: a novel immune-genetic link": Table S5

### Sheet: Sheet2
Line	Allele	Population	% of individuals	Allele	Sample size	Location	Published in	Author	page number
1	A*26:01	Australia New South Wales Caucasian	0.044	0.022	134	33_0_S_146_0_E	Genetic Diversity of HLA Functional and Medical Implication : Proceedings of the 12th International Histocompatibility Workshop and Conference [June 1996, Saint-Malo, Paris].	X Gao	298
2	A*26:01	Australia Yuendumu Aborigine	0	0	191	22_15_S_131_47_E	Major Histocompatibility Complex: Evolution, Structure, and Function. edited by Masanori Kasahara, Springer, 2000. Proceedings of the 12th International Histocompatibility Workshop.	X Gao	446-462
3	A*26:01	Azores Central Islands	0.09	0.045	59	38_0_N_28_0_W	HLA class I and II polymorphisms in Azores show different settlements in Oriental and Central islands. Tissue Antigens, 2005.	Spínola H, Brehm A, Bettencourt B, Middleton D, Bruges-Armas J.	217-230
4	A*26:01	Azores Oriental Islands	0.026	0.013	43	36_58_N_25_6_W	HLA class I and II polymorphisms in Azores show different settlements in Oriental and Central islands. Tissue Antigens, 2005.	Spínola H, Brehm A, Bettencourt B, Middleton D, Bruges-Armas J.	217-230
5	A*26:01	Brazil Belo Horizonte Caucasian	0.074	0.037	95	19_55_S_43_56_W	Analysis of the distribution of HLA-B alleles in populations from five continents. Hum Immunol, 2000 ; Analysis of the distribution of HLA‐B alleles in populations from five continents. Hum Immunol, 2001	D Middleton, F Williams, A Meenagh, A S Daar, C Gorodezky, M Hammond, E Nascimento, I Briceno, M P Perez ; F Williams, A Meenagh, C Darke, A Acosta, A S Daar, C Gorodezky, M Hammond, E Nascimento, D Middleton	1048-1052 ; 645-650
6	A*26:01	Bulgaria	0.146	0.073	55	42_0_N_23_0_E	HLA polymorphism in Bulgarians defined by high-resolution typing methods in comparison with other populations.Tissue Antigens, 2002.	M.Ivanova, E.Rozemuller, N.Tyfekchiev, A.Michailova, M.Tilanus, E.Naumova	496
7	A*26:01	Burkina Faso Fulani	0	0	49	12_50_N_1_50_W	HLA class I in three West African ethnic groups: genetic distances from sub-Saharan and Caucasoid populations. Tissue Antigens, 2001	D Modiano, G Luoni, V Petrarca, B Sodiomon Sirima, M De Luca, J Simporé, M Coluzzi, J G Bodmer, G Modiano	128-137
8	A*26:01	Burkina Faso Rimaibe	0.042	0.021	47	12_50_N_1_50_W	HLA class I in three West African ethnic groups: genetic distances from sub-Saharan and Caucasoid populations. Tissue Antigens, 2001	D Modiano, G Luoni, V Petrarca, B Sodiomon Sirima, M De Luca, J Simporé, M Coluzzi, J G Bodmer, G Modiano	128-137
9	A*26:01	Cameroon Baka Pygmy	0	0	10	8_30_N_14_0_E	HLA class I diversity among rural rainforest inhabitants in Cameroon: identification of A*2612-B*4407 haplotype. Tissue Antigens, 2006	J N Torimiro, J K Carr, N D Wolfe, P Karacki, M P Martin, X Gao, U Tamoufe, A Thomas, E M Ngole, D L Birx, F E McCutchan, D S Burke, M Carrington	30-37
10	A*26:01	Cameroon Bamileke	0.012	0.006	77	5_28_N_10_25_E	HLA class I diversity among rural rainforest inhabitants in Cameroon: identification of A*2612-B*4407 haplotype. Tissue Antigens, 2006	J N Torimiro, J K Carr, N D Wolfe, P Karacki, M P Martin, X Gao, U Tamoufe, A Thomas, E M Ngole, D L Birx, F E McCutchan, D S Burke, M Carrington	30-37
11	A*26:01	Cameroon Beti	0.04	0.02	174	2_55_N_11_9_E	HLA class I diversity among rural rainforest inhabitants in Cameroon: identification of A*2612-B*4407 haplotype. Tissue Antigens, 2006	J N Torimiro, J K Carr, N D Wolfe, P Karacki, M P Martin, X Gao, U Tamoufe, A Thomas, E M Ngole, D L Birx, F E McCutchan, D S Burke, M Carrington	30-37
12	A*26:01	Cameroon Sawa	0	0	13	4_50_N_10_0_E	HLA class I diversity among rural rainforest inhabitants in Cameroon: identification of A*2612-B*4407 haplotype. Tissue Antigens, 2006	J N Torimiro, J K Carr, N D Wolfe, P Karacki, M P Martin, X Gao, U Tamoufe, A Thomas, E M Ngole, D L Birx, F E McCutchan, D S Burke, M Carrington	30-37
13	A*26:01	Cameroon Yaounde	0.034	0.017	92	3_52_N_11_31_E	Diversity is demonstrated in class I HLA-A and HLA-B alleles in Cameroon, Africa: description of HLA-A*03012, *2612, *3006 and HLA-B*1403, *4016, *4703. Tissue Antigens, 2000	J M Ellis, S J Mack, R F Leke, I Quakyi, A H Johnson, C K Hurley	291-302
14	A*26:01	Cape Verde Northwestern Islands	0.096	0.048	62	16_0_N_24_0_W	HLA Polymorphisms in Cabo Verde and Guiné-Bissau Inferred From Sequence-Based Typing. Hum Immunol, 2005	Hélder Spínola, Jácome Bruges-Armas, Derek Middleton, António Brehm	1082-1092
15	A*26:01	Cape Verde Southeastern Islands	0.064	0.032	62	16_0_N_24_0_W	HLA Polymorphisms in Cabo Verde and Guiné-Bissau Inferred From Sequence-Based Typing. Hum Immunol, 2005	Hélder Spínola, Jácome Bruges-Armas, Derek Middleton, António Brehm	1082-1092
16	A*26:01	China Beijing	0.164	0.082	67	39_58_N_116_24_E	HLA: Genetic Diversity of HLA: Functional and Medical Implication (Proceedings of the 12th International Histocompatibility Workshop & Conference ; editor: Dominique Charron ; EDK, 1997).	X Gao	155
17	A*26:01	China Beijing Shijiazhuang Tianjian Han	0.054	0.027	618	39_54_N_116_24_E	HLA-A, -B, and -DRB1 polymorphism defined by sequence-based typing of the Han population in Northern China. Tissue Antigens, 2006	G Yang, Y-J Deng, S-N Hu, D-Y Wu, S-B Li, J Zhu, B-F Zhu, Y Liu	146-152
18	A*26:01	China Canton Han	0.034	0.017	264	23_6_N_113_15_E	HLA class I (A, B, C) and class II (DRB1, DQA1, DQB1, DPB1) alleles and haplotypes in the Han from southern China. Tissue Antigens, 2007	E Trachtenberg, M Vinson, E Hayes, Y-M Hsu, K Houtchens, H Erlich, W Klitz, Y Hsia, J Hollenbach	455-463
19	A*26:01	China Guangdong Province Meizhou Han	0.02	0.01	100	24_27_N_116_7_E	Polymorphism of HLA class I genes in Meizhou Han population of Guangdong, China. Int J Immunogenet, 2007	S Chen, W Li, Q Hu, Z Liu, Y Xu, A Xu	131-136
20	A*26:01	China Guangzhou	0.04	0.02	102	23_6_N_113_15_E	HLA: Genetic Diversity of HLA: Functional and Medical Implication (Proceedings of the 12th International Histocompatibility Workshop & Conference ; editor: Dominique Charron ; EDK, 1997).	X Gao	155
21	A*26:01	China Guizhou Province Bouyei	0.032	0.016	109	26_50_N_106_50_E	Human leukocyte antigen class I polymorphism in Miao, Bouyei, and Shui ethnic minorities of Guizhou, China. Hum Immunol, 2007	Shangwu Chen, Xiangpeng Ren, Yin Liu, Qingsong Hu, Weiguo Hong, Anlong Xu	928-933
22	A*26:01	China Guizhou Province Miao pop 2	0.036	0.018	85	26_50_N_106_50_E	Human leukocyte antigen class I polymorphism in Miao, Bouyei, and Shui ethnic minorities of Guizhou, China. Hum Immunol, 2007	Shangwu Chen, Xiangpeng Ren, Yin Liu, Qingsong Hu, Weiguo Hong, Anlong Xu	928-933
23	A*26:01	China Guizhou Province Shui	0	0	153	26_50_N_106_50_E	Human leukocyte antigen class I polymorphism in Miao, Bouyei, and Shui ethnic minorities of Guizhou, China. Hum Immunol, 2007	Shangwu Chen, Xiangpeng Ren, Yin Liu, Qingsong Hu, Weiguo Hong, Anlong Xu	928-933
24	A*26:01	China Inner Mongolia Region	0.068	0.034	102	36_0_N_102_0_E	HLA class I polymorphism in Mongolian and Hui ethnic groups from Northern China. Hum Immunol, 2007	Weiguo Hong, Shangwu Chen, Hongwei Shao, Yonggui Fu, Zhaohui Hu, Anlong Xu	439-448
25	A*26:01	China North Han	0.02	0.01	105	39_54_N_116_24_E	Distributions of HLA class I alleles and haplotypes in Northern Han Chinese. Tissue Antigens, 2005	W Hong, Y Fu, S Chen, F Wang, X Ren, A Xu	297-304
26	A*26:01	China Qinghai Province Hui	0.09	0.045	110	36_0_N_102_0_E	HLA class I polymorphism in Mongolian and Hui ethnic groups from Northern China. Hum Immunol, 2007	Weiguo Hong, Shangwu Chen, Hongwei Shao, Yonggui Fu, Zhaohui Hu, Anlong Xu	439-448
27	A*26:01	China Southwest Dai	0.04	0.02	124	22_0_N_100_48_E	HLA alleles and haplotypes distribution in Dai population in Yunnan province, Southwest China. Tissue Antigen, 2010	L Shi, Y F Yao, L Shi, M Matsushita, L Yu, Q K Lin, Y F Tao, T Oka, J Y Chu, K Tokunaga	159-165
28	A*26:01	China Tibet Region Tibetan	0.094	0.047	158	29_39_N_91_7_E	Allelic distribution of HLA class I genes in the Tibetan ethnic population of China. Int J Immunogenet, 2006	S Chen, W Hong, H Shao, Y Fu, X Liu, D Chen, A Xu	439-445
29	A*26:01	China Yunnan Province Han	0.1	0.05	101	24_2_N_105_3_E	Distribution of HLA-A, -B, -Cw, and -DRB1 alleles and haplotypes in an isolated Han population in Southwest China. Tissue Antigens, 2009	Y Yao, L Shi, L Shi, M Matsushita, L Yu, K Lin, Y Tao, X Huang, W Yi, T Oka, K Tokunaga, J Chu	561-568
30	A*26:01	China Yunnan Province Jinuo	0.192	0.096	109	24_30_N_101_30_E	Distribution of HLA alleles and haplotypes in Jinuo and Wa populations in Southwest China. Hum Immunol, 2008	Li Shi, Saeko Ogata, Jian Kun Yu, Jun Ohashi, Liang Yu, Lei Shi, Hao Sun, Keqin Lin, Xiao Qin Huang, Masaki Matsushita, Satoshi Horai, Masaaki Muramatsu, Jia You Chu, Katsushi Tokunaga	58-65
31	A*26:01	China Yunnan Province Lisu	0.044	0.022	111	24_30_N_101_30_E	Origin of Tibeto-Burman speakers: evidence from HLA allele distribution in Lisu and Nu inhabiting Yunnan of China. Hum Immunol, 2007	Shangwu Chen, Qingsong Hu, Yi Xie, Lingjun Zhou, Chunjie Xiao, Yuping Wu, Anlong Xu	550-559
32	A*26:01	China Yunnan Province Wa	0.058	0.029	119	24_30_N_101_30_E	Distribution of HLA alleles and haplotypes in Jinuo and Wa populations in Southwest China. Hum Immunol, 2008	Li Shi, Saeko Ogata, Jian Kun Yu, Jun Ohashi, Liang Yu, Lei Shi, Hao Sun, Keqin Lin, Xiao Qin Huang, Masaki Matsushita, Satoshi Horai, Masaaki Muramatsu, Jia You Chu, Katsushi Tokunaga	58-65
33	A*26:01	Cuba Caucasian	0.072	0.036	70	23_8_N_82_22_W	Analysis of the distribution of HLA-A alleles in populations from five continents. Humman Immunology, 2000 ; Analysis of the distribution of HLA-B alleles in populations from five continents. Humman Immunology, 2001	D Middleton, F Williams, A Meenagh, A S Daar, C Gorodezky, M Hammond, E Nascimento, I Briceno, M P Perez ; F Williams, A Meenagh, C Darke, A Acosta, A S Daar, C Gorodezky, M Hammond, E Nascimento, D Middleton	1048-1052 ; 645-650
34	A*26:01	Cuba Mixed Race	0.072	0.036	42	23_8_N_82_22_W	Analysis of the distribution of HLA-A alleles in populations from five continents. Humman Immunology, 2000 ; Analysis of the distribution of HLA-B alleles in populations from five continents. Humman Immunology, 2001	D Middleton, F Williams, A Meenagh, A S Daar, C Gorodezky, M Hammond, E Nascimento, I Briceno, M P Perez ; F Williams, A Meenagh, C Darke, A Acosta, A S Daar, C Gorodezky, M Hammond, E Nascimento, D Middleton	1048-1052 ; 645-650
35	A*26:01	Ecuador Cayapa	0.012	0.006	183	1_3_N_79_12_W	HLA class II linkage disequilibrium and haplotype evolution in the Cayapa Indians of Ecuador. Am J Hum Genet, 1995	E A Trachtenberg , H A Erlich, O Rickards, G F DeStefano, W Klitz	415-424
36	A*26:01	England North West	0.04	0.02	298	53_0_N_3_0_W	In silico analysis of HLA associations with drug-induced liver injury: use of a HLA-genotyped DNA archive from healthy volunteers. Genome med, 2012	Ana Alfirevic, Faviel Gonzalez-Galarza, Catherine Bell, Klara Martinsson, Vivien Platt, Giovanna Bretland, Jane Evely, Maike Lichtenfels, Karin Cederbrant, Neil French, Dean Naisbitt, B Kevin Park, Andrew R Jones, Munir Pirmohamed	51
37	A*26:01	Georgia Svaneti Region Svan	0.126	0.063	80	42_54_N_43_0_E	The HLA class I and class II allele frequencies studied at the DNA level in the Svanetian population (Upper Caucasus) and their relationships to Western European populations. Tissue Antigens, 2001	P Sánchez-Velasco, F Leyva-Cobián	223-233
38	A*26:01	Germany DKMS - Austria minority	0.0674	0.0337	1698	48_31_N_9_3_E	High-resolution HLA haplotype frequencies of stem cell donors in Germany with foreign parentage: how can they be used to improve unrelated donor searches? Hum Immunol, 2013	Julia Pingel, Ute V Solloch, Jan A Hofmann, Vinzenz Lange, Gerhard Ehninger, Alexander H Schmidt	330-340
39	A*26:01	Germany DKMS - Bosnia and Herzegovina minority	0.1178	0.0589	1028	48_31_N_9_3_E	High-resolution HLA haplotype frequencies of stem cell donors in Germany with foreign parentage: how can they be used to improve unrelated donor searches? Hum Immunol, 2013	Julia Pingel, Ute V Solloch, Jan A Hofmann, Vinzenz Lange, Gerhard Ehninger, Alexander H Schmidt	330-340
40	A*26:01	Germany DKMS - China minority	0.0476	0.0238	1282	48_31_N_9_3_E	High-resolution HLA haplotype frequencies of stem cell donors in Germany with foreign parentage: how can they be used to improve unrelated donor searches? Hum Immunol, 2013	Julia Pingel, Ute V Solloch, Jan A Hofmann, Vinzenz Lange, Gerhard Ehninger, Alexander H Schmidt	330-340
41	A*26:01	Germany DKMS - Croatia minority	0.1046	0.0523	2057	48_31_N_9_3_E	High-resolution HLA haplotype frequencies of stem cell donors in Germany with foreign parentage: how can they be used to improve unrelated donor searches? Hum Immunol, 2013	Julia Pingel, Ute V Solloch, Jan A Hofmann, Vinzenz Lange, Gerhard Ehninger, Alexander H Schmidt	330-340
42	A*26:01	Germany DKMS - France minority	0.0676	0.0338	1406	48_31_N_9_3_E	High-resolution HLA haplotype frequencies of stem cell donors in Germany with foreign parentage: how can they be used to improve unrelated donor searches? Hum Immunol, 2013	Julia Pingel, Ute V Solloch, Jan A Hofmann, Vinzenz Lange, Gerhard Ehninger, Alexander H Schmidt	330-340
43	A*26:01	Germany DKMS - Greece minority	0.111	0.0555	1894	48_31_N_9_3_E	High-resolution HLA haplotype frequencies of stem cell donors in Germany with foreign parentage: how can they be used to improve unrelated donor searches? Hum Immunol, 2013	Julia Pingel, Ute V Solloch, Jan A Hofmann, Vinzenz Lange, Gerhard Ehninger, Alexander H Schmidt	330-340
44	A*26:01	Germany DKMS - Italy minority	0.0756	0.0378	1159	48_31_N_9_3_E	High-resolution HLA haplotype frequencies of stem cell donors in Germany with foreign parentage: how can they be used to improve unrelated donor searches? Hum Immunol, 2013	Julia Pingel, Ute V Solloch, Jan A Hofmann, Vinzenz Lange, Gerhard Ehninger, Alexander H Schmidt	330-340
45	A*26:01	Germany DKMS - Netherlands minority	0.0416	0.0208	1374	48_31_N_9_3_E	High-resolution HLA haplotype frequencies of stem cell donors in Germany with foreign parentage: how can they be used to improve unrelated donor searches? Hum Immunol, 2013	Julia Pingel, Ute V Solloch, Jan A Hofmann, Vinzenz Lange, Gerhard Ehninger, Alexander H Schmidt	330-340
46	A*26:01	Germany DKMS - Portugal minority	0.0794	0.0397	1176	48_31_N_9_3_E	High-resolution HLA haplotype frequencies of stem cell donors in Germany with foreign parentage: how can they be used to improve unrelated donor searches? Hum Immunol, 2013	Julia Pingel, Ute V Solloch, Jan A Hofmann, Vinzenz Lange, Gerhard Ehninger, Alexander H Schmidt	330-340
47	A*26:01	Germany DKMS - Romania minority	0.0834	0.0417	1234	48_31_N_9_3_E	High-resolution HLA haplotype frequencies of stem cell donors in Germany with foreign parentage: how can they be used to improve unrelated donor searches? Hum Immunol, 2013	Julia Pingel, Ute V Solloch, Jan A Hofmann, Vinzenz Lange, Gerhard Ehninger, Alexander H Schmidt	330-340
48	A*26:01	Germany DKMS - Spain minority	0.075	0.0375	1107	48_31_N_9_3_E	High-resolution HLA haplotype frequencies of stem cell donors in Germany with foreign parentage: how can they be used to improve unrelated donor searches? Hum Immunol, 2013	Julia Pingel, Ute V Solloch, Jan A Hofmann, Vinzenz Lange, Gerhard Ehninger, Alexander H Schmidt	330-340
49	A*26:01	Germany DKMS - Turkey minority	0.1156	0.0578	4856	48_31_N_9_3_E	High-resolution HLA haplotype frequencies of stem cell donors in Germany with foreign parentage: how can they be used to improve unrelated donor searches? Hum Immunol, 2013	Julia Pingel, Ute V Solloch, Jan A Hofmann, Vinzenz Lange, Gerhard Ehninger, Alexander H Schmidt	330-340
50	A*26:01	Germany DKMS - United Kingdom minority	0.056	0.028	1043	48_31_N_9_3_E	High-resolution HLA haplotype frequencies of stem cell donors in Germany with foreign parentage: how can they be used to improve unrelated donor searches? Hum Immunol, 2013	Julia Pingel, Ute V Solloch, Jan A Hofmann, Vinzenz Lange, Gerhard Ehninger, Alexander H Schmidt	330-340
51	A*26:01	Germany pop 6	0.0598	0.0299	8862	51_6_N_10_23_E	Estimation of high-resolution HLA-A, -B, -C, -DRB1 allele and haplotype frequencies based on 8862 German stem cell donors and implications for strategic donor registry planning. Hum Immunol, 2009	Alexander H Schmidt, Daniel Baier, Ute V Solloch, Andrea Stahr, Nezih Cereb, Ralf Wassmuth, Gerhard Ehninger, Claudia Rutt	895-902
52	A*26:01	Ghana Ga-Adangbe	0.0076	0.0038	131	5_45_N_0_12_E	Co-evolution of human leukocyte antigen (HLA) class I ligands with killer-cell immunoglobulin-like receptors (KIR) in a genetically diverse population of sub-Saharan Africans. PLoS Genet, 2013	Paul J Norman, Jill A Hollenbach, Neda Nemat-Gorgani, Lisbeth A Guethlein, Hugo G Hilton, Marcelo J Pando, Kwadwo A Koram, Eleanor M Riley, Laurent Abi-Rached, Peter Parham	01-18
53	A*26:01	Greece pop 6	0.1322	0.0661	242	37_58_N_23_43_E	Poster No 205 at the European Federation for Immunogenetics in Prague, Czech Republic, 2011	Chryssa Papasteriades	-
54	A*26:01	Guinea Bissau	0.062	0.031	65	12_0_N_15_0_W	HLA polymorphisms in Cabo Verde and Guiné-Bissau inferred from sequence-based typing. Hum Immunol, 2005	Hélder Spínola, Jácome Bruges-Armas, Derek Middleton, António Brehm	1082-1092
55	A*26:01	Guinea Bissau Balanta	0	0	48	11_52_N_15_36_W	HLA-A polymorphisms in four ethnic groups from Guinea-Bissau (West Africa) inferred from sequence-based typing. Tissue Antigens, 2008	C Spínola, J Bruges-Armas, A Brehm, H Spínola	593-598
56	A*26:01	Guinea Bissau Bijago	0	0	23	11_52_N_15_36_W	HLA-A polymorphisms in four ethnic groups from Guinea-Bissau (West Africa) inferred from sequence-based typing. Tissue Antigens, 2008	C Spínola, J Bruges-Armas, A Brehm, H Spínola	593-598
57	A*26:01	Guinea Bissau Fula	0.064	0.032	31	11_52_N_15_36_W	HLA-A polymorphisms in four ethnic groups from Guinea-Bissau (West Africa) inferred from sequence-based typing. Tissue Antigens, 2008	C Spínola, J Bruges-Armas, A Brehm, H Spínola	593-598
58	A*26:01	Guinea Bissau Papel	0.2	0.1	25	11_52_N_15_36_W	HLA-A polymorphisms in four ethnic groups from Guinea-Bissau (West Africa) inferred from sequence-based typing. Tissue Antigens, 2008	C Spínola, J Bruges-Armas, A Brehm, H Spínola	593-598
59	A*26:01	India Delhi pop 2	0.034	0.017	90	28_36_N_77_13_E	Molecular diversity of HLA-A, -B and -C alleles in a North Indian population as determined by PCR-SSOP. Int J Immunogenet, 2007	R Rani, C Marcos, A M Lazaro, Y Zhang, P Stastny	201-208
60	A*26:01	India Khandesh Region Pawra	0	0	50	20_54_N_74_46_E	Distribution of HLA antigens in Bhils and Pawras of Dhadgaon, Maharashtra. J Hum Ecol, 1999	Shankarkumar U, Ghosh K, Gupte S, Mukherjee MB, Mohanty D	173–178
61	A*26:01	India Mumbai Maratha	0	0	91	18_58_N_72_49_E	Human leucocyte antigen class II DRB1 and DQB1 associations in human immunodeficiency virus-infected patients of Mumbai, India. Int J Immunogenet, 2010	U Shankarkumar, A Pawar, K Ghosh, S Bajpai, A Pazare	199-204
62	A*26:01	India North pop 2	0.038	0.019	72	25_0_N_74_0_E	Distinctive KIR and HLA diversity in a panel of north Indian Hindus. Immunogenetics, 2002	Raja Rajalingam, Peter Krausa, Heather G Shilling, Jason B Stein, Arumugam Balamurugan, Malcolm D McGinnis, Nathalie W Cheng, Narinder K Mehra, Peter Parham	1009-1019
63	A*26:01	India West Bhil	0	0	50	20_54_N_74_46_E	Distribution of HLA antigens in Bhils and Pawras of Dhadgaon, Maharashtra. J Hum Ecol, 1999	Shankarkumar U, Ghosh K, Gupte S, Mukherjee MB, Mohanty D	173–178
64	A*26:01	India West Coast Parsi	0.02	0.01	50	18_0_N_74_0_E	HLA Class I distribution among the highly inbred Parsi community from Mumbai, India. Immunobiology of Human MHC. Proceedings of the 13th International Histocompatibility Workshop and Congress in Seattle, Washington, USA, 2002.	Shankarkumar U, Ghosh K, Mohanty D. Hansen JA	207-2011
65	A*26:01	Indonesia Java Western	0		236	7_30_S_111_15_E	Association of HLA-A, -B, and -DRB1 with pulmonary tuberculosis in western Javanese Indonesia. Hum Immunol, 2010	Rika Yuliwulandari, Qomariyah Sachrowardi, Humiaki Nakajima, Koichi Kashiwase, Kouyuki Hirayasu, Akihiko Mabuchi, Abdul Salam Mudzakir Sofro, Katsushi Tokunaga	697-701
66	A*26:01	Iran Baloch	0.09	0.045	100	29_29_N_60_52_E	Molecular analysis of HLA allele frequencies and haplotypes in Baloch of Iran compared with related populations of Pakistan. Tissue Antigens, 2004	S Farjadian, T Naruse, H Kawata, A Ghaderi, S Bahram, H Inoko	581-587
67	A*26:01	Ireland Northern	0.036	0.018	1000	54_40_N_6_45_W	Allele resolution of HLA-A using oligonucleotide probes in a two-stage typing strategy. Tissue Antigens, 1999 ; Frequency of HLA-B alleles in a Caucasoid population determined by a two-stage PCR-SSOP typing strategy. Hum Immunol, 2000 ; Molecular diversity of the HLA-C gene identified in a caucasian population. Hum Immunol, 2002 ; High resolution HLA-DRB1 identification of a Caucasian population.…	F Williams, A Meenagh, A P Maxwell, D Middleton; D Middleton, F Williams, M A Hamill, A Meenagh; Fionnuala Williams, Ashley Meenagh, Chris Patterson, Derek Middleton; Fionnuala Williams, Ashley Meenagh, Rich Single, Mark McNally, Philip Kelly, Mark P Nelson, Diogo Meyer, Alex Lancaster, Glenys Thomson, Derek Middleton	59-68 ; 1285-1297 ; 602-613 ; 66-77
68	A*26:01	Italy North pop 3	0.076	0.038	97	43_0_N_12_0_E	Northern Italian (Bergamo) Normal. In: Gjertson DW, Terasaki PI, eds. HLA 1998. Lenexa, Kansas: ASHI, 1998	G B Ferrara, L Delfino, A Longo, A Morabito, C Pera	168
69	A*26:01	Italy pop 5	0.082	0.041	975	45_28_N_9_11_E	Estimation of human leukocyte antigen class I and class II high-resolution allele and haplotype frequencies in the Italian population and comparison with other European populations. Hum Immunol, 2012	Sabina Rendine, Norma Maria Ferrero, Nicoletta Sacchi, Cristina Costa, Simona Pollichieni, Antonio Amoroso	399-404
70	A*26:01	Japan Central	0.162	0.081	371	35_41_N_139_46_E	Allele frequencies and haplotypic associations defined by allelic DNA typing at HLA class I and class II loci in the Japanese population. Tissue Antigens, 2000	S Saito, S Ota, E Yamada, H Inoko, M Ota	522-529
71	A*26:01	Japan Hokkaido Ainu	0.34	0.17	50	43_0_N_142_0_E	HLA class II alleles in Ainu living in Hidaka District, Hokkaido, northern Japan. Am J Phys Anthropol, 1996	M Bannai, K Tokunaga, T Imanishi, S Harihara, K Fujisawa, T Juji, K Omoto	1-9
72	A*26:01	Japan pop 3	0.154	0.077	1018	35_41_N_139_46_E	High-throughput DNA typing of HLA-A, -B, -C, and -DRB1 loci by a PCR-SSOP-Luminex method in the Japanese population: Immunogenetics ; 2005	Yoshiki Itoh, Nobuhisa Mizuki, Tsuyako Shimada, Fumihiro Azuma, Mitsuo Itakura, Koichi Kashiwase, Eri Kikkawa, Jerzy K Kulski, Masahiro Satake, Hidetoshi Inoko	717-729
73	A*26:01	Japan pop 5	0.124	0.062	117	35_41_N_139_46_E	Sequence-based association analysis of HLA class I and II alleles in Japanese supports conservation of common haplotypes. Immunogenetics, 1997	K Tokunaga, Y Ishikawa, A Ogawa, H Wang, S Mitsunaga, S Moriyama, L Lin, M Bannai, Y Watanabe, K Kashiwase, H Tanaka, T Akaza, K Tadokoro, T Juji	199-205
74	A*26:01	Jordan Amman	0.07	0.035	146	31_35_N_36_20_E	Molecular analysis of HLA allelic frequencies and haplotypes in Jordanians and comparison with other related populations. Hum Immunol, 2001	P Sánchez-Velasco, N S Karadsheh, A García-Martín, C Ruíz de Alegría, F Leyva-Cobián	901-909
75	A*26:01	Kenya Luo	0.012	0.006	265	0_0_S_34_6_E	Differentiation between African populations is evidenced by the diversity of alleles and haplotypes of HLA class I loci. Tissue Antigens, 2004	K Cao, A M Moormann, K E Lyke, C Masaberg, O P Sumba, O K Doumbo, D Koech, A Lancaster, M Nelson, D Meyer, R Single, R J Hartzman, C V Plowe, J Kazura, D L Mann, M B Sztein, G Thomson, M A Fernández-Viña	293-325
76	A*26:01	Kenya Nandi	0.016	0.008	240	0_0_S_35_0_E	Differentiation between African populations is evidenced by the diversity of alleles and haplotypes of HLA class I loci. Tissue Antigens, 2004	K Cao, A M Moormann, K E Lyke, C Masaberg, O P Sumba, O K Doumbo, D Koech, A Lancaster, M Nelson, D Meyer, R Single, R J Hartzman, C V Plowe, J Kazura, D L Mann, M B Sztein, G Thomson, M A Fernández-Viña	293-325
77	A*26:01	Madeira	0.07	0.035	185	32_44_N_16_58_W	HLA genes in Madeira Island (Portugal) inferred from sequence-based typing: footprints from different origins. Mol Immunol, 2006	Hélder Spínola, Jácome Bruges-Armas, Marian Gantes Mora, Derek Middleton, António Brehm	1726-1728
78	A*26:01	Mali Bandiagara	0	0	138	14_4_N_3_6_W	Differentiation between African populations is evidenced by the diversity of alleles and haplotypes of HLA class I loci. Tissue Antigens, 2004	K Cao, A M Moormann, K E Lyke, C Masaberg, O P Sumba, O K Doumbo, D Koech, A Lancaster, M Nelson, D Meyer, R Single, R J Hartzman, C V Plowe, J Kazura, D L Mann, M B Sztein, G Thomson, M A Fernández-Viña	293-325
79	A*26:01	Mexico Guadalajara Mestizo pop 2	0.048	0.024	103	20_40_N_103_21_W	HLA-A and HLA-B allele frequencies in a mestizo population from Guadalajara, Mexico, determined by sequence-based typing. Tissue Antigens, 2005	C A Leal, F Mendoza-Carrera, F Rivas, S Rodriguez-Reynoso, E Portilla-de Buen	666-673
80	A*26:01	Mexico Mestizo	0.048	0.024	41	19_24_N_99_9_W	Analysis of the distribution of HLA-A alleles in populations from five continents. Humman Immunology, 2000 ; Analysis of the distribution of HLA-B alleles in populations from five continents. Humman Immunology, 2001	D Middleton, F Williams, A Meenagh, A S Daar, C Gorodezky, M Hammond, E Nascimento, I Briceno, M P Perez ; F Williams, A Meenagh, C Darke, A Acosta, A S Daar, C Gorodezky, M Hammond, E Nascimento, D Middleton	1048-1052 ; 645-650
81	A*26:01	Mexico Mexico City Mestizo pop 2	0.0384	0.0192	234	19_26_N_99_8_W	HLA class I and class II conserved extended haplotypes and their fragments or blocks in Mexicans: implications for the study of genetic diversity in admixed populations. PLoS One, 2013	Joaquín Zúñiga, Neng Yu, Rodrigo Barquera, Sharon Alosco, Marina Ohashi, Tatiana Lebedeva, Víctor Acuña-Alonzo, María Yunis, Julio Granados-Montiel, Alfredo Cruz-Lagunas, Gilberto Vargas-Alarcón, Tatiana S Rodríguez-Reyna, Marcelo Fernandez-Viña, Julio Granados, Edmond J Yunis	1-15
82	A*26:01	Morocco Nador Metalsa pop 2	0.014	0.007	73	35_10_N_2_56_W	Human leukocyte antigen-A, -B, and -Cw polymorphism in a Berber population from North Morocco using sequence-based typing. Tissue Antigens, 2004	D Piancatelli, A Canossi, A Aureli, K Oumhani, T Del Beato, M Di Rocco, G Liberatore, A Tessitore, K Witter, R El Aouad, D Adorno	158-172
83	A*26:01	Morocco Settat Chaouya	0.054	0.027	98	33_0_N_7_36_W	Correlation between genetic HLA class I and II polymorphisms and anthropological aspects in the Chaouya population from Morocco (Arabic speaking). Tissue Antigens, 2010 ; Sequence-Based analysis of the HLA-DRB1 polymorphism in Metalsa Berber and Chaouya Arabic-speaking groups from Morocco. Hum Immunol, 2002	A Canossi, D Piancatelli, A Aureli, K Oumhani, G Ozzella, T Del Beato, G Liberatore, R El Aouad, D Adorno; Khadija Oumhani, Angelica Canossi, Daniela Piancatelli, Marilena Di Rocco, Tiziana Del Beato, Gabriella Liberatore, Anna Aureli, Abdelaziz Benjoaud, Rajae El Aouad, Domenico Adorno, Carlo Umberto Casciani	177-193 ; 129-138
84	A*26:01	New Caledonia	0.024	0.012	65	21_0_S_165_0_E	HLA-DR,DQ nucleotide sequence polymorphisms in five Melanesian populations. Tissue Antigens, 1992 ; The peopling of New Guinea: evidence from class I human leukocyte antigen. Hum Biol, 2001	X Gao, K Bhatia, R J Trent, S W Serjeantson ; P Main, R Attenborough, G Chelvanayagam, K Bhatia, X Gao	31-37 ; 365-383
85	A*26:01	Oman	0.204	0.102	118	22_0_N_56_0_E	Analysis of the distribution of HLA-A alleles in populations from five continents. Humman Immunology, 2000 ; Analysis of the distribution of HLA-B alleles in populations from five continents. Humman Immunology, 2001	D Middleton, F Williams, A Meenagh, A S Daar, C Gorodezky, M Hammond, E Nascimento, I Briceno, M P Perez ; F Williams, A Meenagh, C Darke, A Acosta, A S Daar, C Gorodezky, M Hammond, E Nascimento, D Middleton	1048-1052 ; 645-650
86	A*26:01	Pakistan Baloch	0.206	0.103	66	30_0_N_67_0_E	HLA polymorphism in six ethnic groups from Pakistan. Tissue Antigens, 2002	A Mohyuddin, Q Ayub, S Khaliq, A Mansoor, K Mazhar, S Rehman, S Q Mehdi	492-501
87	A*26:01	Pakistan Brahui	0.16	0.08	104	30_0_N_67_0_E	HLA polymorphism in six ethnic groups from Pakistan. Tissue Antigens, 2002 ; Distribution of HLA-A alleles in eight ethnic groups from Pakistan. Tissue Antigens, 2003	A Mohyuddin, Q Ayub, S Khaliq, A Mansoor, K Mazhar, S Rehman, S Q Mehdi ; A Mohyuddin, F Williams, A Mansoor, S Q Mehdi, D Middleton	492-501 ; 286-291
88	A*26:01	Pakistan Burusho	0.196	0.098	92	36_0_N_73_0_E	HLA polymorphism in six ethnic groups from Pakistan. Tissue Antigens, 2002 ; Distribution of HLA-A alleles in eight ethnic groups from Pakistan. Tissue Antigens, 2003	A Mohyuddin, Q Ayub, S Khaliq, A Mansoor, K Mazhar, S Rehman, S Q Mehdi ; A Mohyuddin, F Williams, A Mansoor, S Q Mehdi, D Middleton	492-501 ; 286-291
89	A*26:01	Pakistan Kalash	0.034	0.017	69	32_0_N_70_0_E	HLA polymorphism in six ethnic groups from Pakistan. Tissue Antigens, 2002 ; Distribution of HLA-A alleles in eight ethnic groups from Pakistan. Tissue Antigens, 2003	A Mohyuddin, Q Ayub, S Khaliq, A Mansoor, K Mazhar, S Rehman, S Q Mehdi ; A Mohyuddin, F Williams, A Mansoor, S Q Mehdi, D Middleton	492-501 ; 286-291
90	A*26:01	Pakistan Karachi Parsi	0.166	0.083	91	24_49_N_66_59_E	HLA analysis of the Parsi (Zoroastrian) population in Pakistan. Tissue Antigens, 2005	A Mohyuddin, S Q Mehdi	691-695
91	A*26:01	Pakistan Mixed Pathan	0.122	0.061	100	32_0_N_70_0_E	HLA polymorphism in six ethnic groups from Pakistan. Tissue Antigens, 2002 ; Distribution of HLA-A alleles in eight ethnic groups from Pakistan. Tissue Antigens, 2003	A Mohyuddin, Q Ayub, S Khaliq, A Mansoor, K Mazhar, S Rehman, S Q Mehdi ; A Mohyuddin, F Williams, A Mansoor, S Q Mehdi, D Middleton	492-501 ; 286-291
92	A*26:01	Pakistan Mixed Sindhi	0.164	0.082	101	24_0_N_68_0_E	HLA polymorphism in six ethnic groups from Pakistan. Tissue Antigens, 2002 ; Distribution of HLA-A alleles in eight ethnic groups from Pakistan. Tissue Antigens, 2003	A Mohyuddin, Q Ayub, S Khaliq, A Mansoor, K Mazhar, S Rehman, S Q Mehdi ; A Mohyuddin, F Williams, A Mansoor, S Q Mehdi, D Middleton	492-501 ; 286-291
93	A*26:01	Papua New Guinea East New Britain Rabaul	0.146	0.073	60	4_12_S_152_11_E	HLA-DR,DQ nucleotide sequence polymorphisms in five Melanesian populations. Tissue Antigens, 1992 ; The peopling of New Guinea: evidence from class I human leukocyte antigen. Hum Biol, 2001	X Gao, K Bhatia, R J Trent, S W Serjeantson ; P Main, R Attenborough, G Chelvanayagam, K Bhatia, X Gao	31-37 ; 365-383
94	A*26:01	Papua New Guinea Eastern Highlands Goroka Asaro	0	0	57	6_5_S_145_23_E	HLA-DR,DQ nucleotide sequence polymorphisms in five Melanesian populations. Tissue Antigens, 1992 ; The peopling of New Guinea: evidence from class I human leukocyte antigen. Hum Biol, 2001	X Gao, K Bhatia, R J Trent, S W Serjeantson ; P Main, R Attenborough, G Chelvanayagam, K Bhatia, X Gao	31-37 ; 365-383
95	A*26:01	Papua New Guinea Karimui Plateau Pawaia	0	0	80	7_14_S_145_20_E	The peopling of New Guinea: evidence from class I human leukocyte antigen. Hum Biol, 2001	P Main, R Attenborough, G Chelvanayagam, K Bhatia, X Gao	365-383
96	A*26:01	Papua New Guinea Madang	0.05	0.025	65	5_13_S_145_48_E	HLA-DR,DQ nucleotide sequence polymorphisms in five Melanesian populations. Tissue Antigens, 1992 ; The peopling of New Guinea: evidence from class I human leukocyte antigen. Hum Biol, 2001	X Gao, K Bhatia, R J Trent, S W Serjeantson ; P Main, R Attenborough, G Chelvanayagam, K Bhatia, X Gao	31-37 ; 365-383
97	A*26:01	Papua New Guinea Wanigela Keapara	0	0	66	10_5_S_147_50_E	The peopling of New Guinea: evidence from class I human leukocyte antigen. Hum Biol, 2001	P Main, R Attenborough, G Chelvanayagam, K Bhatia, X Gao	365-383
98	A*26:01	Papua New Guinea West Schrader Ranges Haruai	0	0	55	5_5_S_144_10_E	The peopling of New Guinea: evidence from class I human leukocyte antigen. Hum Biol, 2001	P Main, R Attenborough, G Chelvanayagam, K Bhatia, X Gao	365-383
99	A*26:01	Papua New Guinea Wosera Abelam	0	0	131	3_48_S_143_2_E	The peopling of New Guinea: evidence from class I human leukocyte antigen. Hum Biol, 2001	P Main, R Attenborough, G Chelvanayagam, K Bhatia, X Gao	365-383
100	A*26:01	Peru Titikaka Lake Uro	0.01	0.005	105	15_50_S_69_42_W	HLA genes in Uros from Titikaka Lake, Peru: origin and relationship with other Amerindians and worldwide populations. Int J Immunogenet, 2009	A Arnaiz-Villena, V Gonzalez-Alcos, J I Serrano-Vela, R Reguera, L Barbolla, C Parga-Lozano, P Gómez-Prieto, S Abd-El-Fatah-Khalil, J Moscoso	159-167
101	A*26:01	Poland	0.106	0.053	200	51_7_N_17_2_E	Allele and extended haplotype polymorphism of HLA-A, -C, -B, -DRB1 and -DQB1 loci in Polish population and genetic affinities to other populations. Tissue Antigens, 2008	J Nowak, R Mika-Witkowska, M Polak, M Zajko, M Rogatko-Koroś, E Graczyk-Pol, A Lange	193-205
102	A*26:01	Poland DKMS	0.0946	0.0473	20653	52_8_N_19_23_E	High-resolution human leukocyte antigen allele and haplotype frequencies of the Polish population based on 20,653 stem cell donors. Hum Immunol, 2011	Alexander H Schmidt, Ute V Solloch, Julia Pingel, Daniel Baier, Irina Böhme, Kinga Dubicka, Stephan Schumacher, Claudia Rutt, Aleksander B Skotnicki, Jacek Wachowiak, Gerhard Ehninger	558-565
103	A*26:01	Portugal Center	0.02	0.01	50	39_0_N_8_0_W	Distribution of HLA alleles in Portugal and Cabo Verde. Relationships with the slave trade route. Ann Hum Genet, 2002	H Spínola, A Brehm, F Williams, J Jesus, D Middleton	285-296
104	A*26:01	Portugal North	0.086	0.043	46	41_0_N_8_0_W	Distribution of HLA alleles in Portugal and Cabo Verde. Relationships with the slave trade route. Ann Hum Genet, 2002	H Spínola, A Brehm, F Williams, J Jesus, D Middleton	285-296
105	A*26:01	Portugal South	0.04	0.02	49	37_0_N_8_0_W	Distribution of HLA alleles in Portugal and Cabo Verde. Relationships with the slave trade route. Ann Hum Genet, 2002	H Spínola, A Brehm, F Williams, J Jesus, D Middleton	285-296
106	A*26:01	Russia Tuva pop 2	0.09	0.045	169	51_30_N_95_5_E	Genetic variability and linkage disequilibrium within the HLA-DP region: analysis of 15 different populations. Tissue Antigens, 2001 ; Major Histocompatibility Complex: Evolution, Structure, and Function. Springer Verlag, 2000	A B Begovich, P V Moonsamy, S J Mack, L F Barcellos, L L Steiner, S Grams, V Suraj-Baker, J Hollenbach, E Trachtenberg, L Louie, P Zimmerman, A V Hill, M Stoneking, T Sasazuki, V I Konenkov, M L Sartakova, V P Titanji, O Rickards, W Klitz ; M. Kasahara	424-439 ; 412-426
107	A*26:01	Sao Tome Island Angolar	0	0	32	0_20_N_6_44_E	HLA polymorphisms in Forros and Angolares from Sa˜o Tome´ Island (West Africa): Evidence for the Population Origin. JoGG, 2009	Saldanha N, Spinola C, Santos MR, Simoes JP, Bruges-Armas J	76-85
108	A*26:01	Sao Tome Island Forro	0.016	0.008	66	0_20_N_6_44_E	HLA polymorphisms in Forros and Angolares from Sa˜o Tome´ Island (West Africa): Evidence for the Population Origin. JoGG, 2009	Saldanha N, Spinola C, Santos MR, Simoes JP, Bruges-Armas J	76-85
109	A*26:01	Senegal Niokholo Mandenka	0.086	0.043	165	12_35_N_12_9_W	The molecular determination of HLA-Cw alleles in the Mandenka (West Africa) reveals a close genetic relationship between Africans and Europeans. Tissue Antigens, 2000	A Sanchez-Mazas, Q G Steiner, C Grundschober, J M Tiercy	303-312
110	A*26:01	Singapore Chinese	0.04	0.02	149	1_24_N_103_45_E	Analysis of the distribution of HLA-A alleles in populations from five continents. Humman Immunology, 2000 ; Analysis of the distribution of HLA-B alleles in populations from five continents. Humman Immunology, 2001	D Middleton, F Williams, A Meenagh, A S Daar, C Gorodezky, M Hammond, E Nascimento, I Briceno, M P Perez ; F Williams, A Meenagh, C Darke, A Acosta, A S Daar, C Gorodezky, M Hammond, E Nascimento, D Middleton	1048-1052 ; 645-650
111	A*26:01	South Africa Natal Zulu	0.02	0.01	100	29_0_S_31_0_E	Analysis of the distribution of HLA-A alleles in populations from five continents. Humman Immunology, 2000 ; Analysis of the distribution of HLA-B alleles in populations from five continents. Humman Immunology, 2001	D Middleton, F Williams, A Meenagh, A S Daar, C Gorodezky, M Hammond, E Nascimento, I Briceno, M P Perez ; F Williams, A Meenagh, C Darke, A Acosta, A S Daar, C Gorodezky, M Hammond, E Nascimento, D Middleton	1048-1052 ; 645-650
112	A*26:01	South Korea pop 3	0.12	0.06	485	37_33_N_126_59_E	Allelic and haplotypic diversity of HLA-A, -B, -C, -DRB1, and -DQB1 genes in the Korean population. Tissue Antigens, 2005	K W Lee 1, D H Oh, C Lee, S Y Yang	437-447
113	A*26:01	Spain Gipuzkoa Basque	0.02	0.01	100	43_10_N_2_10_W	HLA class I and class II DNA typing and the origin of Basques. Tissue Antigens, 1998	D Comas, E Mateu, F Calafell, A Pérez-Lezaun, E Bosch, R Martínez-Arias, J Bertranpetit	30-40
114	A*26:01	Sweden Northern Sami	0.062	0.031	154	67_0_N_18_30_E	Genetic origin of the Swedish Sami inferred from HLA class I and class II allele frequencies. Eur J Hum Genet, 2008	Asa Johansson, Max Ingman, Steven J Mack, Henry Erlich, Ulf Gyllensten	1341-1349
115	A*26:01	Sweden Southern Sami	0.062	0.031	130	60_52_N_14_44_E	Genetic origin of the Swedish Sami inferred from HLA class I and class II allele frequencies. Eur J Hum Genet, 2008	Asa Johansson, Max Ingman, Steven J Mack, Henry Erlich, Ulf Gyllensten	1341-1349
116	A*26:01	Switzerland Aargau-Solothurn	0.055	0.0275	1838	46_48_N_8_13_E	The heterogeneous HLA genetic makeup of the Swiss population. PLoS One, 2012	Stéphane Buhler 1, José Manuel Nunes, Grazia Nicoloso, Jean-Marie Tiercy, Alicia Sanchez-Mazas	1-12
117	A*26:01	Taiwan Han Chinese	0.048	0.024	504	23_46_N_121_0_E	Comprehensive genotyping in two homogeneous Graves' disease samples reveals major and novel HLA association alleles. PLoS One, 2011	Pei-Lung Chen, Cathy Shen-Jang Fann, Chen-Chung Chu, Chien-Ching Chang, Su-Wei Chang, Hsin-Yi Hsieh, Marie Lin, Wei-Shiung Yang, Tien-Chun Chang	1-10
118	A*26:01	Taiwan pop 2	0.02	0.01	364	23_46_N_121_0_E	High-resolution human leukocyte antigen (HLA) haplotypes and linkage disequilibrium of HLA-B and -C and HLA-DRB1 and -DQB1 alleles in a Taiwanese population. Hum Immunol, 2009	Kuo-Liang Yang, Shee-Ping Chen, Ming-Huang Shyr, Py-Yu Lin	269-276
119	A*26:01	Taiwan pop 3	0.07	0.035	212	23_46_N_121_0_E	Association of human leukocyte antigens with nasopharyngeal carcinoma in high-risk multiplex families in Taiwan. Hum Immunol, 2009	Kelly J Yu, Xiaojiang Gao, Chien-Jen Chen, Xiaohong Rose Yang, Scott R Diehl, Alisa Goldstein, Wan-Lun Hsu, Xueying Sharon Liang, Darlene Marti, Mei-Ying Liu, Jen-Yang Chen, Mary Carrington, Allan Hildesheim	910-914
120	A*26:01	Taiwan Tzu Chi Cord Blood Bank	0.05	0.025	710	23_46_N_121_0_E	Human leukocyte antigen-A, -B, and -DRB1 haplotypes of cord blood units in the Tzu Chi Taiwan Cord Blood Bank. Hum Immunol, 2008	Shu-Hui Wen, Meng-Jiun Lai, Kuo-Liang Yang	430-436
121	A*26:01	Thailand	0.028	0.014	142	16_7_N_102_0_E	HLA-DPB1 polymorphism in the Thais of Southeast Asia. Hum Immunol, 1994	D Chandanayingyong 1, H A Stephens, L Fan, M Sirikong, P Longta, R Vangseratthana, S Lekmak, K Longta, S Bejrachandra, E Rungruang	20-24
122	A*26:01	Thailand Northeast	0.004	0.002	66	15_13_N_104_51_E	HLA-DPB1 polymorphism in the Thais of Southeast Asia. Hum Immunol, 1994	D Chandanayingyong 1, H A Stephens, L Fan, M Sirikong, P Longta, R Vangseratthana, S Lekmak, K Longta, S Bejrachandra, E Rungruang	20-24
123	A*26:01	Tunisia	0.02	0.01	100	35_0_N_9_0_E	HLA class-I and HLA class-II phenotypic, gene and haplotypic frequencies in Tunisians by using molecular typing data. Tissue Antigens, 2004	K Ayed, S Ayed-Jendoubi, I Sfar, M-P Labonne, L Gebuhrer	520-32
124	A*26:01	Uganda Kampala	0.03	0.015	161	0_3_N_32_6_E	Differentiation between African populations is evidenced by the diversity of alleles and haplotypes of HLA class I loci. Tissue Antigens, 2004	K Cao, A M Moormann, K E Lyke, C Masaberg, O P Sumba, O K Doumbo, D Koech, A Lancaster, M Nelson, D Meyer, R Single, R J Hartzman, C V Plowe, J Kazura, D L Mann, M B Sztein, G Thomson, M A Fernández-Viña	293-325
125	A*26:01	Uganda Kampala pop 2	0.018	0.009	175	0_20_N_32_30_E	HLA class I allele and haplotype diversity in Ugandans supports the presence of a major east African genetic cluster. Tissue Antigens, 2009	G H Kijak, A M Walsh, R N Koehler, N Moqueet, L A Eller, M Eller, J R Currier, Z Wang, F Wabwire-Mangen, H N Kibuuka, N L Michael, M L Robb, F E McCutchan	262-269
126	A*26:01	USA African American pop 2	0.04	0.02	149	32_46_N_96_46_W	Multiplex single nucleotide extension: a robust and high throughput method for HLA-A locus typing. Hum Immunol, 2003	Mei Han, Yue Qing Tan, Yanzheng Zhang, Jeannette Tsai, Rob Vorhaben, J Roberto Moraes, M Elisa Moraes, Peter Stastny	1111-1122
127	A*26:01	USA African American pop 3	0.028	0.014	564	38_53_N_77_2_W	HLA-A, -B, -C, -DRB1 allele and haplotype frequencies in an African American population. Tissue Antigens, 2007	B Tu, S J Mack, A Lazaro, A Lancaster, G Thomson, K Cao, M Chen, G Ling, R Hartzman, J Ng, C K Hurley	73-85
128	A*26:01	USA African American pop 4	0.0282	0.0141	2411	44_58_N_93_15_W	High-resolution HLA alleles and haplotypes in the United States population. Hum Immunol, 2007. Erratum in: Hum Immunol 2008: 69: 141	Martin Maiers 1, Loren Gragert, William Klitz	779-788
129	A*26:01	USA Alaska Yupik	0.008	0.004	252	60_48_N_161_26_W	HLA antigens, alleles and haplotypes among the Yup'ik Alaska natives: report of the ASHI Minority Workshops, Part II. Hum Immunol, 2002	Mary S Leffell, M Daniele Fallin, Henry A Erlich, Marcelo Fernandez-Vĩna, William H Hildebrand, Steven J Mack, Andrea A Zachary	614-625
130	A*26:01	USA Asian pop 2	0.078	0.039	1772	44_58_N_93_15_W	High-resolution HLA alleles and haplotypes in the United States population. Hum Immunol, 2007. Erratum in: Hum Immunol 2008: 69: 141	Martin Maiers 1, Loren Gragert, William Klitz	779-788
131	A*26:01	USA Caucasian pop 3	0.102	0.051	88	32_46_N_96_48_W	Multiplex single nucleotide extension: a robust and high throughput method for HLA-A locus typing. Hum Immunol, 2003	Mei Han, Yue Qing Tan, Yanzheng Zhang, Jeannette Tsai, Rob Vorhaben, J Roberto Moraes, M Elisa Moraes, Peter Stastny	1111-1122
132	A*26:01	USA Caucasian pop 4	0.0448	0.0224	1070	38_53_N_77_2_W	Human leukocyte antigen class I and II alleles in non-Hodgkin lymphoma etiology. Blood, 2010	Sophia S Wang, Amr M Abdou, Lindsay M Morton, Rasmi Thomas, James R Cerhan, Xiaojiang Gao, Wendy Cozen, Nathaniel Rothman, Scott Davis, Richard K Severson, Leslie Bernstein, Patricia Hartge, Mary Carrington	4820-4823
133	A*26:01	USA Eastern European	0.082	0.041	558	38_53_N_77_2_W	HLA-A, -B, -C, and -DRB1 allele and haplotype frequencies distinguish Eastern European Americans from the general European American population. Tissue Antigens, 2009	S J Mack, B Tu, A Lazaro, R Yang, A K Lancaster, K Cao, J Ng, C K Hurley	17-32
134	A*26:01	USA Hispanic pop 2	0.0578	0.0289	1999	44_58_N_93_15_W	High-resolution HLA alleles and haplotypes in the United States population. Hum Immunol, 2007. Erratum in: Hum Immunol 2008: 69: 141	Martin Maiers 1, Loren Gragert, William Klitz	779-788
135	A*26:01	USA San Francisco Caucasian	0.078	0.039	220	37_46_N_122_25_W	Multi-locus HLA class I and II allele and haplotype associations with follicular lymphoma. Tissue Antigens, 2012	C F Skibola, N K Akers, L Conde, M Ladner, S K Hawbecker, F Cohen, F Ribas, H A Erlich, D Goodridge, E A Trachtenberg, M T Smith, P M Bracci	279-286
142	A*26:01:01	USA San Francisco Caucasian	0.078	0.039	220	37_46_N_122_25_W	Multi-locus HLA class I and II allele and haplotype associations with follicular lymphoma. Tissue Antigens, 2012	C F Skibola, N K Akers, L Conde, M Ladner, S K Hawbecker, F Cohen, F Ribas, H A Erlich, D Goodridge, E A Trachtenberg, M T Smith, P M Bracci	279-286
136	A*26:01	Vietnam Hanoi Kinh pop 2	0.042	0.021	170	21_2_N_105_51_E	HLA-A, -B, -C, -DRB1 and -DQB1 alleles and haplotypes in the Kinh population in Vietnam. Tissue Antigens, 2008	B K Hoa, N T L Hang, K Kashiwase, J Ohashi, L T Lien, T Horie, J Shojima, M Hijikata, S Sakurada, M Satake, K Tokunaga, T Sasazuki, N Keicho	127-134
137	A*26:01	Zambia Lusaka	0.024	0.012	44	15_25_S_28_17_E	Differentiation between African populations is evidenced by the diversity of alleles and haplotypes of HLA class I loci. Tissue Antigens, 2004	K Cao, A M Moormann, K E Lyke, C Masaberg, O P Sumba, O K Doumbo, D Koech, A Lancaster, M Nelson, D Meyer, R Single, R J Hartzman, C V Plowe, J Kazura, D L Mann, M B Sztein, G Thomson, M A Fernández-Viña	293-325
